# Real-world data: A systematic literature review on the barriers, challenges, and opportunities associated with their inclusion in the health technology assessment process

**DOI:** 10.1101/2023.10.18.23297151

**Authors:** Konstantinos Zisis, Elpida Pavi, Mary Geitona, Kostas Athanasakis

**Affiliations:** Laboratory for Health Technology Assessment (LabHTA), Department of Public Health Policy, School of Public Health, University of West Attica, Athens, Greece; Institute for Health Economics, Athens, Greece; Department of Social & Educational Policy, Faculty of Social and Political Sciences, University of Peloponnese, Corinth, Greece

**Author notes:** Corresponding author: Konstantinos Zisis. These authors contributed equally to this work (Konstantinos Zisis, Elpida Pavi, Kostas Athanasakis). These authors also contributed equally to this work.

**Keywords:** Key-words: Real-world data, real-world evidence, health technology assessment, acceptance, barriers, challenges, opportunities, systematic review

## Abstract

**Objective:** This systematic review aimed to assess the current use and acceptance of real-world data (RWD) and real-world evidence (RWE) in health technology assessment (HTA) process. It additionally aimed to discern stakeholders’ viewpoints concerning RWD and RWE in HTA and illuminate the obstacles, difficulties, prospects, and consequences associated with the incorporation of RWD and RWE into the realm of HTA.

**Methods:** A comprehensive PRISMA-based systematic review was performed in July 2022 in PubMed/Medline, Scopus, IDEAS-RePEc, International HTA database, and Centre for Reviews and Dissemination with ad-hoc supplementary search in Google Scholar and international organization websites. The review included pre-determined inclusion criteria while the selection of eligible studies, the data extraction process and quality assessment were carried out using standardized and transparent methods.

**Results:** Twenty-nine (n=29) studies were included in the review out of 2.115 studies identified by the search strategy. In various global contexts, disparities in RWD utilization were evident, with randomized controlled trials (RCTs) serving as the primary evidence source. RWD and RWE played pivotal roles, surpassing relative effectiveness assessments (REAs) and significantly influencing decision-making and cost-effectiveness analyses. Identified challenges impeding RWD integration into HTA encompassed limited local data access, complexities in non-randomized trial design, data quality, privacy, and fragmentation. Addressing these is imperative for optimal RWD utilization. Incorporating RWD/RWE in HTA yields multifaceted advantages, enhancing understanding of treatment efficacy, resource utilization, and cost analysis, particularly via patient registries. RWE complements assessments of advanced therapy medicinal products (ATMPs) and rare diseases. Local data utilization strengthens HTA, bridging gaps when RCT data is lacking. RWD aids medical device decision-making, cancer drug reassessment, and indirect treatment comparisons. Challenges include data availability, stakeholder acceptance, expertise, and privacy. However, standardization, training, collaboration, and guidance can surmount these barriers, fostering enhanced RWD utilization in HTA.

**Conclusions:** RWD and RWE are recognized as valuable when RCTs are lacking. Acceptance and use of RWD/RWE vary, with challenges including limited availability, methodological issues, expertise gaps, fragmentation, and data quality concerns. Addressing these barriers is crucial for effective utilization in HTA.
