## Supplementary material for "Real-world data: A systematic literature review on the barriers, challenges, and opportunities associated with their inclusion in the health technology assessment process": S1 Appendix. Search strategy

### Sheet: PubMed
	PubMed
Date of Search	#	Search Terms	Hits
2022-07-17	1	Barrier	379474
	2	Challenge	1041755
	3	Capability	458035
	4	Opportunity	310563
	5	Feasibility	399216
	6	Implication	993483
	7	Issue	657748
	8	Problem	1159552
	9	Health technology assessment	73134
	10	HTA	7755
	11	Real-world data	34130
	12	RWD	530
	13	Real-world evidence	12939
	14	RWE	663
	15	Stakeholder	57304
	16	Industry	788262
	17	Academia	30273
	18	Payer	18544
	19	Pharmaceutical industry	93225
	20	Integration	923620
	21	Use	5961144
	22	Assessment	3899375
	23	Evaluation	4519432
	25	#9 OR #10	77181
	26	#11 OR #12 AND #13 OR #14	7571
	27	#15 OR #16 OR #17 OR #18 OR #19	880133
	28	#1 AND #2 AND #3 AND #4 AND #5 AND #6 OR #7 OR #8 AND #25 AND #26 AND #15 OR #16 OR #17 OR #18 OR #19 AND #20 AND #21 AND #22 AND #23	1124

### Sheet: Scopus
	Scope
Date of Search	Search within	Search Terms	Hits
2022-07-15	Article title, abstract, key-words	Real-world data in health technology assessment	471 documents (463 primary docs and 8 secondary docs)

### Sheet: IDEAS-RePEc
Date of Search	Search Term 1	Search Term 2	Search Term 3	Search Term 4	Results (n)	Notes
14 Jul 2022	Real-world evidence	Health technology assessment			17
14 Jul 2022	Real-world evidence	Health technology assessment	Stakeholders		4
14 Jul 2022	Integration	Use	Real-world data	Health technology assessment	0
14 Jul 2022	real-world data	Health technology assessment			19	Selected for inclusion

### Sheet: International HTA database
Date of Search	International HTA database
2022-07-17	#	Search Terms	Hits
	1	Barrier	59
	2	Challenge	108
	3	Capability	35
	4	Opportunity	114
	5	Feasibility	269
	6	Implication	29
	7	Issue	224
	8	Problem	284
	9	Health technology assessment	5961
	10	HTA	1023
	11	Real-world data	134
	12	RWD	1
	13	Real-world evidence	194
	14	RWE	4
	15	Stakeholder	39
	16	Industry	60
	17	Academia	6
	18	Payer	42
	19	Pharmaceutical industry	13
	20	Integration	105
	21	Use	5365
	22	Assessment	7657
	23	Evaluation	2442
	25	#9 OR #10	6041
	26	#11 OR #12 AND #13 OR #14	136
	27	#15 OR #16 OR #17 OR #18 OR #19	139
	28	#1 AND #2 AND #3 AND #4 AND #5 AND #6 OR #7 OR #8 AND #25 AND #26 AND #15 OR #16 OR #17 OR #18 OR #19 AND #20 AND #21 AND #22 AND #23	433

### Sheet: Centre for Review and Dissemin
Date of Search	Centre for Review and Dissemination Database
2022-07-17	#	Search Terms	Hits
	1	Real-world data	30

### Sheet: Google Scholar
Date of Search	Google Scholar			Notes
2022-07-17	#	Search terms, only in title	Hits
	1	real-world evidence, health technology assessment	34	Selected for inclusion
	2	real-world data, stakeholder	7

### Sheet: International organizations
International organizations
Date	Search Terms	Hits	Search terms
2022-07-14	NICE, HAS, ICER, WHO, OECD	128 (NICE), HAS (58 results in regards to the Practice guidelines and other guides), ICER (1 policy paper), WHO (0 papers/reports), OECD (0 publications)
2022-07-21	HAS	54 practice guidelines	Real-world evidence
2022-07-21	NICE	128 results (No relevant papers, reports)
2022-07-21	ICER	1 policy paper
2022-07-21	OECD	0
2022-07-21	WHO	0

### Sheet: Flow
DATABASE	HITS	TOTAL HITS	DUPLICATES	FINAL HITS
PubMed	1124	2165	30	2135
Scopus	471
IDEAS-RePEc	19
International HTA database	433
Centre for Review and Dissemination	30
International Organisations	54
Google Scholar	34

### Sheet: Full text Review
Title	Included-excluded	Notes	Eligible for final inclusion?	Additional notes
Access and pricing of medicines for patients with rare diseases in the European Union: an industry perspective	Included		N	Paper not freely available and requested by the Author via ResearchGate
Statistical Methods for Adjusting Estimates of Treatment Effectiveness for Patient Nonadherence in the Context of Time-to-Event Outcomes and Health Technology Assessment: A Systematic Review of Methodological Papers	Included		N	Not enough information about RWD-RWE for HTA/inadequate data
Haute Autorité de Santé - Real-world studies for the assessment of medicinal products and medical devices	Included		N	Not enough information about RWD-RWE for HTA/inadequate data
Characterizing the validity and real-world utility of health technology assessments in healthcare: Future directions: Comment on “problems and promises of health technologies: The role of early health economic modelling”	Included		N	Not enough information about RWD-RWE for HTA/inadequate data
Registry data for use in health technology assessments in norway – opportunities and challenges [Registerdata til bruk i metodevurderinger – Muligheter og utfordringer]	Included		Y
A Framework to Guide the Optimal Development and Use of Real World Evidence for Coverage and Formulary Decisions - ICER	Included		N	Not enough information about RWD-RWE for HTA/inadequate data
Stakeholders' views on the ethical challenges of pragmatic trials investigating pharmaceutical drugs	Included		N	Not enough information about RWD-RWE for HTA/inadequate data
Advanced therapy medicinal products: value judgement and ethical evaluation in health technology assessment	Included		Y
Review of guidelines for good practice in decision-analytic modelling in health technology assessment	Included		N	Not enough information about RWD-RWE for HTA/inadequate data
Implementation of Health Technology Assessment in the Middle East and North Africa: Comparison Between the Current and Preferred Status.	Included		Y
Generating Evidence from Expanded Access Use of Rare Disease Medicines: Challenges and Recommendations	Included		N	Not enough information about RWD-RWE for HTA/inadequate data
The use of UK primary care databases in health technology assessments carried out by the National Institute for health and care excellence (NICE)	Included		Y
Health technology assessments on medical devices in Europe	Included		Y
Literature searching for clinical and cost-effectiveness studies used in health technology assessment reports carried out for the National Institute for Clinical Excellence appraisal system	Included		N	Not enough information about RWD-RWE for HTA/inadequate data
Building a national reassessment process for oncology drugs: Lessons learned by the canadian real-world evidence for value of cancer drugs (canrevalue) collaboration through a simulated reassessment exercise	Included		Y
Target Trial Emulation for Transparent and Robust Estimation of Treatment Effects for Health Technology Assessment Using Real-World Data: Opportunities and Challenges	Included		N	Paper not freely available and requested by the Author via ResearchGate
PRO106 IMPACT of De Novo Real-World Evidence (RWE) Generation in Health Technology Assessment (HTA): Case Study of the Institute for Clinical and Economic	Included		N	Oral/Poster paper
Real world data in health technology assessments in kidney transplants in germany: Use of routinely collected data to address epidemiologic questions in kidney transplants in the amnog process in Germany [Routinedaten im hta – Die nutzung von sekundärdaten bei epidemiologischen fragestellungen in der nierentransplantation]	Included		N	Not enough information about RWD-RWE for HTA/inadequate data
Use of Real-World Evidence in US Payer Coverage Decision-Making for Next-Generation Sequencing–Based Tests: Challenges, Opportunities, and Potential Solutions	Included	Duplicate	N
PBI43 REAL-WORLD EVIDENCE RECOMMENDATIONS FOR GENE THERAPIES: REGULATORY VERSUS HEALTH TECHNOLOGY ASSESSMENT	Included		N	Oral/Poster paper
Value drivers for pharmaceutical products in health technology assessment (HTA) in Saudi Arabia: Results from a capacity Building, Multi-Stakeholder workshop	Included		Y
Health Technology Assessment in Japan: A Pharmaceutical Industry Perspective	Included		N	Not enough information about RWD-RWE for HTA/inadequate data
Using Real-World Data in Health Technology Assessment (HTA) Practice: A Comparative Study of Five HTA Agencies	Included		Y
Use of real-world data sources for Canadian drug pricing and reimbursement decisions: stakeholder views and lessons for other countries	Included		Y
Protocol for data extraction: How real-world data have been used in the National Institute for Health and Care Excellence appraisals of cancer therapy	Included		N	No access/Full paper not available
Fit-for-Purpose Real-World Data Assessments in Oncology: A Call for Cross-Stakeholder Collaboration	Included		N	Not enough information about RWD-RWE for HTA/inadequate data
Use of External Comparators for Health Technology Assessment Submissions Based on Single-Arm Trials	Included		Y
Lessons learned from the reimbursement policy for immune checkpoint inhibitors and real-world data collection in Taiwan	Included		N	Not enough information about RWD-RWE for HTA/inadequate data
Pharmaceutical market access and the challenges of health technology assessment in the United Kingdom	Included		Y
The use of nonrandomized evidence to estimate treatment effects in health technology assessment	Included		Y
Different Weights of the Evidence-Based Medicine Triad in Regulatory, Health Technology Assessment, and Clinical Decision Making	Included		N	Not enough information about RWD-RWE for HTA/inadequate data
Real world data in health technology assessments in kidney transplants in Germany: use of routinely collected data to address epidemiologic questions in kidney transplants in the AMNOG process in Germany	Included	Duplicate	N
COMMON THREADS: REGULATORY AND HEALTH TECHNOLOGY ASSESSMENT (HTA) AGENCIESâ€™ RECOMMENDATIONS ON REAL-WORLD EVIDENCE …	Included		N	Oral/Poster paper
R WE ready for reimbursement? A round up of developments in RWE relating to health technology assessment: Part 2	Included		N	Not enough information about RWD-RWE for HTA/inadequate data
Bridging the gap between oncology clinical trials and real-world data: evidence on replicability of efficacy results using German claims data	Included		N	Paper not freely available and requested by the Author via ResearchGate
A Comparison of Four Oncology External Control Arm Case Studies: Critiques From Regulatory and Health Technology Assessment Agencies	Included		Y
Real-World Evidence in Healthcare Decision Making: Global Trends and Case Studies From Latin America	Included		Y
Harnessing the patient voice in real-world evidence: the essential role of patient-reported outcomes	Included		N	Not enough information about RWD-RWE for HTA/inadequate data
Do existing real-world data sources generate suitable evidence for the HTA of medical devices in Europe? Mapping and critical appraisal	Included		Y
Using real-world evidence in healthcare from Western to Central and Eastern Europe: a review of existing barriers	Included		Y
Real world evidence: An overview of its importance in the current scenario	Included		N	Not enough information about RWD-RWE for HTA/inadequate data
Developing a framework to incorporate real-world evidence in cancer drug funding decisions: The Canadian Real-world Evidence for Value of Cancer Drugs (CanREValue) collaboration	Included		N	Not enough information about RWD-RWE for HTA/inadequate data
Application of Discrete-Event Simulation in Health Technology Assessment: A Cost-Effectiveness Analysis of Alzheimer's Disease Treatment Using Real-World Evidence in Thailand	Included		N	Not enough information about RWD-RWE for HTA/inadequate data
CHANGING HEALTH TECHNOLOGY ASSESSMENT PARADIGMS?	Included		N	Not enough information about RWD-RWE for HTA/inadequate data
Improving the effectiveness and efficiency of evidence production for health technology assessment	Included		N	Not enough information about RWD-RWE for HTA/inadequate data
What is real-world data? A review of definitions based on literature and stakeholder interviews	Included		N	Not enough information about RWD-RWE for HTA/inadequate data
What is Real-World Data?: A Review of Definitions Based on Literature & Stakeholder Interviews	Included	Duplicate	N
Real-world evidence and nonrandomized data in health technology assessment: Using existing methods to address unmeasured confounding?	Included		N	Not enough information about RWD-RWE for HTA/inadequate data
Real-world evidence and nonrandomized data in health technology assessment: Using existing methods to address unmeasured confounding?	Included	Duplicate	N
Real-world evidence and nonrandomized data in health technology assessment: using existing methods to address unmeasured confounding?	Included	Duplicate	N
Use of Real-World Evidence for Regulatory Approval and Coverage of Medical Devices: A Landscape Assessment	Included		Y
Using Real-World Data to Extrapolate Evidence From Randomized Controlled Trials	Included		N	Not enough information about RWD-RWE for HTA/inadequate data
Challenges for optimizing real-world evidence in Alzheimer's disease: The ROADMAP project	Included		N	Not enough information about RWD-RWE for HTA/inadequate data
Real-world evidence use in assessments of cancer drugs by NICE	Included		Y
Real-world evidence to guide healthcare policies in oncology	Included		N	Not enough information about RWD-RWE for HTA/inadequate data
Use of real-world data to assess outcomes in patients with multiple sclerosis in a real-life clinical setting. 10th Annual Meeting of Health Technology Assessment international (HTAi)	Included		N	Paper not found
PP162 digital medication health service platforms of pharmaceutical companies as novel sources of real-world data for health technology assessment	Included		N	Oral/Poster paper
R WE ready for reimbursement? A round up of developments in real-world evidence relating to health technology assessment: part 6	Included		N	Not enough information in regards to the RWD for HTA
Cost-effectiveness analyses using real-world data: an overview of the literature	Included		Y
Real-World Evidence: Bridging Gaps in Evidence to Guide Payer Decisions	Included		N	Not enough information about RWD-RWE for HTA/inadequate data
Real-world data for health technology assessment for reimbursement decisions in Asia: Current landscape and a way forward	Included		Y
Target Trial Emulation for Transparent and Robust Estimation of Treatment Effects for Health Technology Assessment Using Real-World Data: Opportunities and Challenges	Included	Duplicate	N
Real-world evidence for coverage decisions: Opportunities and challenges	Included		Y
HTA - How to tackle pressing challenges: International harmonization, real world data, and surrogates [HTA und aktuelle Herausforderungen: Harmonisierung, real world data und surrogatParameter]	Included		N	Not written in English language
The expanding role of real-world evidence in the regulatory environment	Included		N	Not enough information about RWD-RWE for HTA/inadequate data
PRO121 the use of real-world data in health technology assessment of medications for rare diseases	Included		N	Oral/Poster paper
Policies for use of real-world data in health technology assessment: a comparative study of 6 HTA agencies	Included	Duplicate	N
R WE ready for reimbursement? A round up of developments in real-world evidence relating to health technology assessment: part 6	Included		N	Not enough information about RWD-RWE for HTA/inadequate data
R WE ready for reimbursement? A round up of developments in real-world evidence relating to health technology assessment	Included		N	Not enough information in regards to the RWD for HTA
Real-World Data Studies: from Data to Health Technology Assessment and Decision-Making in Health-care	Included		N	Not written in English language
Using real-world data (RWD) in health technology assessment (HTA) practice: a comparative study of 5 HTA agencies	Included	Duplicate	N
Policies for Use of Real-World Data in Health Technology Assessment (HTA): A Comparative Study of Six HTA Agencies	Included		Y
PEER-REVIEWED JOURNAL EDITORS' VIEWS on REAL-WORLD EVIDENCE	Included		N	Not enough information about RWD-RWE for HTA/inadequate data
Real world data as a key element in precision medicine for lymphoid malignancies: potentials and pitfalls	Included		N	Not enough information about RWD-RWE for HTA/inadequate data
PCN181 Real-World Evidence (RWE) in Reimbursement, Pricing, and Health Technology Assessment (HTA) in ASIA. How CAN Rwe Supplement Trial DATA in	Included		N	Oral/Poster paper
PRO116 UNDERSTANDING THE ROLE OF REAL-WORLD EVIDENCE IN HEALTH TECHNOLOGY ASSESSMENT FOR ORPHAN DRUGS	Included		N	Oral/Poster paper
Health technology performance assessment: real-world evidence for public healthcare sustainability	Included		N	Not enough information about RWD-RWE for HTA/inadequate data
Real World Data in Health Technology Assessment of Complex Health Technologies	Included	Duplicate	N
Not ready for the real world? The role of non-RCT evidence in health technology assessment	Included		N	Oral/Poster paper
Real world data for health and technology assessment in Brazil: an unmet need	Included		N	Oral/Poster paper
A review on generation of real-world evidence	Included		N	Not enough information about RWD-RWE for HTA/inadequate data
Real world evidence in health technology assessments	Included		N	Not enough information about RWD-RWE for HTA/inadequate data
Raising the Impact of Real World Evidence	Included		N	No access/Full paper not available
How real-world data compensate for scarce evidence in HTA	Included		Y
OP07 Real World Evidence: How Can It Improve Health Technology Assessment?	Included		N	Oral/Poster paper
REAL-WORLD EVIDENCE IN THE CONTEXT OF HEALTH TECHNOLOGY ASSESSMENT	Included		N	Oral/Poster paper
Real-World Evidence for Health Technology Assessment of Pharmaceuticals: Opportunities and Challenges	Included		N	Not enough information
R WE ready for reimbursement? A round up of developments in real-world evidence relating to health technology assessment	Included	Duplicate	N
Developing a framework to incorporate real-world evidence in cancer drug funding decisions: The Canadian Real-world Evidence for Value of Cancer Drugs (CanREValue) collaboration	Included		N	Not enough information in regards to the RWD for HTA
Use of Real-World Evidence in US Payer Coverage Decision-Making for Next-Generation Sequencing–Based Tests: Challenges, Opportunities, and Potential Solutions	Included		Y
of Real-World Evidence (RWE) in Health Economics: Are Traditional Systematic Literature Reviews (SLRS) Omitting Key Evidence for Health Technology Assessment …	Included		N	Oral/Poster paper
Advances in the Use of Real-World Evidence for Medical Devices: An Update From the National Evaluation System for Health Technology	Included		N	Not enough information about RWD-RWE for HTA/inadequate data
Using real-world evidence for health technology assessment submissions: lessons and insights from Review of Nice's Technology Assessment Reports (2016-2017)	Included		N	Oral/Poster paper
R WE ready for reimbursement? A round up of developments in real-world evidence relating to health technology assessment: part 7	Included		N	Not enough information about RWD-RWE for HTA/inadequate data
Meta-analyses using real-world data to generate clinical and epidemiological evidence: a systematic literature review of existing recommendations	Included		N	Not enough information about RWD-RWE for HTA/inadequate data
Use of real-world evidence in meta-analyses and cost-effectiveness models	Included		N	Not enough information about RWD-RWE for HTA/inadequate data
Use of real-world evidence in meta-analyses and cost-effectiveness models	Included	Duplicate	N
Real-world evidence: Perspectives on challenges, value, and alignment of regulatory and national health technology assessment data collection requirements	Included		Y
Utilizing patient registries as health technology assessment (HTA) tool	Included		N	Not enough information about RWD-RWE for HTA/inadequate data
The role of real-world evidence in health technology assessment: a case study of direct oral anticoagulants in the atrial fibrillation population	Included		Y
The positive impacts of Real-World Data on the challenges facing the evolution of biopharma	Included		N	Not enough information about RWD-RWE for HTA/inadequate data
Real-world evidence: perspectives on challenges, value, and alignment of regulatory and national health technology assessment data collection requirements	Included	Duplicate	N
The utility of real-world evidence for benefit-risk assessment, communication, and evaluation of pharmaceuticals: Case studies	Included	Duplicate	N
A Review of the Challenges of Using Biomedical Big Data for Economic Evaluations of Precision Medicine	Included		N	Not enough information about RWD-RWE for HTA/inadequate data
Regulatory and Health Technology Assessment Considerations for Disease-Modifying Drugs in Alzheimer’s Disease	Included		N	Not enough information about RWD-RWE for HTA/inadequate data
R WE ready for reimbursement? A round up of developments in real-world evidence relating to health technology assessment: part 7	Included	Duplicate	N
The utility of real-world evidence for benefit-risk assessment, communication, and evaluation of pharmaceuticals: Case studies	Included	Duplicate	N
Improving Transparency to Build Trust in Real-World Secondary Data Studies for Hypothesis Testing—Why, What, and How: Recommendations and a Road Map from the Real-World Evidence Transparency Initiative	Included		N	Not enough information about RWD-RWE for HTA/inadequate data
Policy and practice: the role real-world data (RWD) in health technology assessment. 8.H. Workshop. 14th European Public Health Conference 2021; November 12, 2021	Included		N	Not enough information about RWD-RWE for HTA/inadequate data
Using Real-World Data in Health Technology Assessment (HTA) Practice: A Comparative Study of Five HTA Agencies	Included	Duplicate	N
Fit-for-Purpose Real-World Data Assessments in Oncology: A Call for Cross-Stakeholder Collaboration	Included	Duplicate	N
What is Real-World Data?: A Review of Definitions Based on Literature & Stakeholder Interviews	Included		N	Not enough information in regards to the RWD for HTA
Real World Data in Health Technology Assessment of Complex Health Technologies	Included		Y
The use of innovative payment mechanisms for gene therapies in Europe and the USA	Included		N	Not enough information about RWD-RWE for HTA/inadequate data
The impact of the National Institute for Health Research Health Technology Assessment programme, 2003–13: a multimethod evaluation	Included		N	Not enough information about RWD-RWE for HTA/inadequate data
Real-world evidence to support Payer/HTA decisions about highly innovative technologies in the EU - Actions for stakeholders	Included	Duplicate	N
Learnings from the Assessments of Entrectinib and Larotrectinib: Health Technology Assessment Challenges Associated with Tumour-Agnostic Therapies	Included		Y
Improving the effectiveness and efficiency of evidence production for health technology assessment	Included	Duplicate	N
Improving the effectiveness and efficiency of evidence production for health technology assessment	Included		N	Not enough information about RWD-RWE for HTA/inadequate data
HTA und aktuelle Herausforderungen: Harmonisierung, Real World Data und Surrogatparameter	Included		N	Not written in English language
The positive impacts of Real-World Data on the challenges facing the evolution of biopharma	Included		N	Not enough information about RWD-RWE for HTA/inadequate data
What’s Next for Real-World Evidence in Oncology?	Included		N	Not enough information about RWD-RWE for HTA/inadequate data
PCN184 Understanding the VALUE of Real-World Evidence (RWE) in Health Economics: Are Traditional Systematic Literature Reviews (SLRS) Omitting Key Evidence for Health Technology Assessment (HTA)?	Included		N	Oral/Poster paper
Comparison of identifiable and non-identifiable data linkage: Health technology assessment of MitraClip using registry, administrative and mortality datasets	Included		N	Not enough information about RWD-RWE for HTA/inadequate data
Application of Health Technology Assessment (HTA) to Evaluate New Laboratory Tests in a Health System: A Case Study of Bladder Cancer Testing	Included		N	Not enough information about RWD-RWE for HTA/inadequate data
Designing "real-World" trials to meet the needs of health policy makers at marketing authorization	Included		N	Not enough information about RWD-RWE for HTA/inadequate data
Evidence Europe 2017	Included		N	No access/Full paper not available
Coverage with evidence development schemes for medical devices in Europe: characteristics and challenges	Included		N	Not enough information about RWD-RWE for HTA/inadequate data
Evidence 2016 - A health network communications conference (February 24-25, 2016 - London, UK)	Included		N	No access/Full paper not available
Use of RWE to Inform Regulatory, Public Health Policy, and Intervention Priorities for the Developing World	Included		N	Not enough information about RWD-RWE for HTA/inadequate data
Patient-reported outcomes in the post-approval environment: Opportunities and challenges	Included		N	Not enough information about RWD-RWE for HTA/inadequate data
TRUST4RD: Tool for reducing uncertainties in the evidence generation for specialised treatments for rare diseases	Included		N	Not enough information about RWD-RWE for HTA/inadequate data
Do patient access schemes for high-cost cancer drugs deliver value to society?-lessons from the NHS Cancer Drugs Fund	Included		N	Not enough information about RWD-RWE for HTA/inadequate data
Use of social media in the assessment of relative effectiveness: Explorative review with examples from oncology	Included		N	Not enough information about RWD-RWE for HTA/inadequate data
Methodological challenges in evaluating the value of registers	Included		N	Not enough information about RWD-RWE for HTA/inadequate data
Manufacturers' perceptions of the decision-making process for new drug reimbursement in South Korea	Included		N	Paper not freely available and requested by the Author via ResearchGate
Haute Autorité de Santé - Real-world studies for the assessment of medicinal products and medical devices	Included	Duplicate	N
Reweighting Randomized Controlled Trial Evidence to Better Reflect Real Life – A Case Study of the Innovative Medicines Initiative	Included		N	Not enough information about RWD-RWE for HTA/inadequate data
World Pharma Pricing and Market Access Congress – 11th Terrapinn Congress (March 19-20, 2019 – Amsterdam, the Netherlands)	Included		N	No access/Full paper not available
Access and pricing of medicines for patients with rare diseases in the European Union: an industry perspective	Included		N	Paper not freely available and requested by the Author via ResearchGate
The Role of European Healthcare Databases for Post-Marketing Drug Effectiveness, Safety and Value Evaluation: Where Does Italy Stand?	Included		N	Not enough information about RWD-RWE for HTA/inadequate data
Clinical Trial Patient-reported Outcomes Data: Going beyond the Label in Oncology	Included		N	Not enough information about RWD-RWE for HTA/inadequate data
Haute Autorité de Santé - Methodological Choices for the Clinical Development of Medical Devices	Included		N	Not enough information about RWD-RWE for HTA/inadequate data
Cost-effectiveness of cancer drugs: Comparative analysis of the United States and England.	Included		N	Not enough information about RWD-RWE for HTA/inadequate data
What’s Next for Real-World Evidence in Oncology?	Included		N	Not enough information about RWD-RWE for HTA/inadequate data
A comparison of cost effectiveness using data from randomized trials or actual clinical practice: Selective Cox-2 inhibitors as an example	Included		N	Not enough information about RWD-RWE for HTA/inadequate data
Health technology assessment development in vietnam: A qualitative study of current progress, barriers, facilitators, and future strategies	Included		N	Not enough information about RWD-RWE for HTA/inadequate data
État des connaissances - Intégration des données et des preuves du contexte réel dans les évaluations en appui à la prise de décision dans le secteur des médicaments	Included		N	Not enough information about RWD-RWE for HTA/inadequate data
Real-world evidence to support Payer/HTA decisions about highly innovative technologies in the EU - Actions for stakeholders	Included		Y
Practical implications of using real-world evidence (RWE) in comparative effectiveness research: Learnings from IMI-GetReal	Included		N	Not enough information about RWD-RWE for HTA/inadequate data
Cost and Effectiveness of the Treatment of Chronic Hepatitis C in Brazil: Real-World Data	Included		N	Not enough information about RWD-RWE for HTA/inadequate data
Budget impact analysis of medicines: estimated values versus real-world evidence and the implications	Included		N	Not enough information about RWD-RWE for HTA/inadequate data
Procedures and methods of benefit assessments for medicines in Germany	Included		N	Not enough information about RWD-RWE for HTA/inadequate data
Can CER be an effective tool for change in the development and assessment of new drugs and technologies?	Included		N	Not enough information about RWD-RWE for HTA/inadequate data
Marketing authorisations under exceptional circumstances for oncology drugs: an analysis of approval and reimbursement decisions of four drugs	Included		N	Not enough information about RWD-RWE for HTA/inadequate data
The use of real-world data in cancer drug development	Included		N	Not enough information about RWD-RWE for HTA/inadequate data
Manufacturers' perceptions of the decision-making process for new drug reimbursement in South Korea	Included		N	Not enough information in regards to the RWD for HTA
